# Lack of immune homology with vaccine preventable pathogens suggests childhood immunizations do not protect against SARS-CoV-2 through adaptive cross-immunity

**DOI:** 10.1101/2020.11.13.20230862

**Authors:** Weihua Guo, Kyle O. Lee, Peter P. Lee

**Affiliations:** Department of Immuno-Oncology, Beckman Research Institute at the City of Hope, Duarte, CA, USA 91010

## Abstract

Recent epidemiological studies have investigated the potential effects of childhood immunization history on COVID-19 severity. Specifically, prior exposure to Bacillus Calmette–Guérin (BCG) vaccine, oral poliovirus vaccine (OPV), or measles vaccine have been postulated to reduce COVID-19 severity – putative mechanism is via stimulation of the innate immune system to provide broader protection against non-specific pathogens. While these epidemiological results remain inconclusive, we sought to investigate the potential role of adaptive immunity via cross-reactivity between vaccine preventable diseases (VPDs) with SARS-CoV-2. We implemented a comprehensive exploration of immune homology (including sequence homology, immune epitopes, and glycosylation patterns) between SARS-CoV-2 and all pathogens with FDA-approved vaccines. Sequence homology did not reveal significant alignments of protein sequences between SARS-CoV-2 with any VPD pathogens, including BCG-related strains. We also could not identify any shared T or B cell epitopes between SARS-CoV-2 and VPD pathogens among either experimentally validated epitopes or predicted immune epitopes. For N-glycosylation (N-glyc), while sites with the same tripeptides could be found between SARS-CoV-2 and certain VPD pathogens, their glycosylation potentials and positions were different. In summary, lack of immune homology between SARS-CoV-2 and VPD pathogens suggests that childhood immunization history (i.e., BCG vaccination or others) does not provide protection from SARS-CoV-2 through adaptive cross-immunity.

**Highlights:**

- Comprehensive exploration of immune homology for SARS-CoV-2 with 34 vaccine preventable pathogens covering all FDA-approved vaccines.
- Little to no immune homology between SARS-CoV-2 and VPD pathogens: insignificant aligned protein sequences, unmapped immune epitopes, or matched N-glycosylation sites with different glycosylation potentials and positions.
- BCG vaccination is unlikely to confer SARS-CoV-2 protection through adaptive cross-immunity.

**Graphic summary:** 
