## Supplementary material for "Lack of immune homology with vaccine preventable pathogens suggests childhood immunizations do not protect against SARS-CoV-2 through adaptive cross-immunity": Table S2

### Sheet: BCG_strain
uniprot_id	strain_id	#protein	manufacture	name	Taxonomy	genome_assemble
UP000059860	26	4742		China	33892	https://www.ebi.ac.uk/ena/browser/view/GCA_001544735.1
UP000001472	BCG / Pasteur 1173P2	3891	France	Pasteur	410289	https://www.ebi.ac.uk/ena/browser/view/GCA_000009445.1
UP000005881	Mexico	3916		Mexico	717522	https://www.ebi.ac.uk/ena/browser/view/GCA_000234725.1
UP000019595	ATCC 35743	4033	US	TICE	998092	https://www.ebi.ac.uk/ena/browser/view/GCA_000194075.3
UP000011299	BCG-Korea	4072	Korea	Korea	1206780	https://www.ebi.ac.uk/ena/browser/view/GCA_000338715.2
UP000032723	Moreau RDJ	3911	Brazil	Moreau RDJ	413996	https://www.ebi.ac.uk/ena/browser/view/GCA_000967285.1
UP000002205	BCG / Tokyo 172 / ATCC 35737 / TMC 1019	3906	Japan	Tokyo 172	561275	https://www.ebi.ac.uk/ena/browser/view/GCA_000010685.1
UP000026104	n B2 7505	3847	Danmark	Denmark	1438822	https://www.ebi.ac.uk/ena/browser/view/GCA_000649675.1
UP000269882	BCG-S48	3994	South Africa	South Africa	33892	https://www.ebi.ac.uk/ena/browser/view/GCA_003704015.1
UP000056271	Russia 368	4236	Russia	Russia	33892	https://www.ebi.ac.uk/ena/browser/view/GCA_001274555.1
UP000001419	ATCC BAA-935 / AF2122/97	3540		WT	233413	https://www.ebi.ac.uk/ena/browser/view/GCA_000195835.2
UP000001584	ATCC 25618 / H37Rv	3993		WT	83332	https://www.ebi.ac.uk/ena/browser/view/GCA_000195955.2

### Sheet: alleles
uniprot_id	strain_id	#protein	manufacture	name	Taxonomy	allele
UP000059860	26	4742		China	33892	A*11:01
UP000059860	26	4742		China	33892	A*24:02
UP000059860	26	4742		China	33892	A*02:01
UP000059860	26	4742		China	33892	B*15:01
UP000059860	26	4742		China	33892	B*46:01
UP000059860	26	4742		China	33892	B*15:02
UP000059860	26	4742		China	33892	C*07:02
UP000059860	26	4742		China	33892	C*01:02
UP000059860	26	4742		China	33892	C*06:02
UP000059860	26	4742		China	33892	DPA1*01:03
UP000059860	26	4742		China	33892	DPA1*02:02
UP000059860	26	4742		China	33892	DPA1*02:01
UP000059860	26	4742		China	33892	DPB1*05:01
UP000059860	26	4742		China	33892	DPB1*02:01
UP000059860	26	4742		China	33892	DPB1*04:01
UP000059860	26	4742		China	33892	DQA1*05:01
UP000059860	26	4742		China	33892	DQA1*03:01
UP000059860	26	4742		China	33892	DQA1*02:01
UP000059860	26	4742		China	33892	DQB1*02:01
UP000059860	26	4742		China	33892	DQB1*03:01
UP000059860	26	4742		China	33892	DQB1*05:02
UP000059860	26	4742		China	33892	DRB1*12:02
UP000059860	26	4742		China	33892	DRB1*15:01
UP000059860	26	4742		China	33892	DRB1*09:01
UP000005881	Mexico	3916		Mexico	717522	DRB1*04:11
UP000005881	Mexico	3916		Mexico	717522	DRB1*08:02
UP000005881	Mexico	3916		Mexico	717522	DRB1*04:07
UP000005881	Mexico	3916		Mexico	717522	DQB1*03:02
UP000005881	Mexico	3916		Mexico	717522	DQB1*05:01
UP000005881	Mexico	3916		Mexico	717522	DQA1*03:01
UP000005881	Mexico	3916		Mexico	717522	DQA1*05:01
UP000005881	Mexico	3916		Mexico	717522	DQA1*04:01
UP000005881	Mexico	3916		Mexico	717522	DPB1*04:01
UP000005881	Mexico	3916		Mexico	717522	DPB1*04:02
UP000005881	Mexico	3916		Mexico	717522	DPB1*03:01
UP000005881	Mexico	3916		Mexico	717522	DPA1*01:03
UP000005881	Mexico	3916		Mexico	717522	DPA1*02:01
UP000005881	Mexico	3916		Mexico	717522	DPA1*02:02
UP000005881	Mexico	3916		Mexico	717522	C*07:02
UP000005881	Mexico	3916		Mexico	717522	C*04:01
UP000005881	Mexico	3916		Mexico	717522	C*03:04
UP000005881	Mexico	3916		Mexico	717522	B*35:01
UP000005881	Mexico	3916		Mexico	717522	B*39:02
UP000005881	Mexico	3916		Mexico	717522	B*35:12
UP000005881	Mexico	3916		Mexico	717522	A*02:01
UP000005881	Mexico	3916		Mexico	717522	A*02:06
UP000005881	Mexico	3916		Mexico	717522	A*24:02
UP000011299	BCG-Korea	4072	Korea	Korea	1206780	A*24:02
UP000011299	BCG-Korea	4072	Korea	Korea	1206780	A*33:03
UP000011299	BCG-Korea	4072	Korea	Korea	1206780	A*02:01
UP000011299	BCG-Korea	4072	Korea	Korea	1206780	B*40:02
UP000011299	BCG-Korea	4072	Korea	Korea	1206780	B*15:01
UP000011299	BCG-Korea	4072	Korea	Korea	1206780	B*51:01
UP000011299	BCG-Korea	4072	Korea	Korea	1206780	C*01:02
UP000011299	BCG-Korea	4072	Korea	Korea	1206780	C*03:03
UP000011299	BCG-Korea	4072	Korea	Korea	1206780	C*14:02
UP000011299	BCG-Korea	4072	Korea	Korea	1206780	DPB1*05:01
UP000011299	BCG-Korea	4072	Korea	Korea	1206780	DPB1*02:01
UP000011299	BCG-Korea	4072	Korea	Korea	1206780	DPB1*04:02
UP000011299	BCG-Korea	4072	Korea	Korea	1206780	DQA1*01:02
UP000011299	BCG-Korea	4072	Korea	Korea	1206780	DQA1*03:03
UP000011299	BCG-Korea	4072	Korea	Korea	1206780	DQA1*01:03
UP000011299	BCG-Korea	4072	Korea	Korea	1206780	DQB1*03:01
UP000011299	BCG-Korea	4072	Korea	Korea	1206780	DQB1*03:03
UP000011299	BCG-Korea	4072	Korea	Korea	1206780	DQB1*05:01
UP000011299	BCG-Korea	4072	Korea	Korea	1206780	DRB1*04:05
UP000011299	BCG-Korea	4072	Korea	Korea	1206780	DRB1*15:01
UP000011299	BCG-Korea	4072	Korea	Korea	1206780	DRB1*09:01
UP000032723	Moreau RDJ	3911	Brazil	Moreau RDJ	413996	DRB1*04:11
UP000032723	Moreau RDJ	3911	Brazil	Moreau RDJ	413996	DRB1*08:02
UP000032723	Moreau RDJ	3911	Brazil	Moreau RDJ	413996	DRB1*16:02
UP000032723	Moreau RDJ	3911	Brazil	Moreau RDJ	413996	DQB1*03:01
UP000032723	Moreau RDJ	3911	Brazil	Moreau RDJ	413996	DQB1*04:02
UP000032723	Moreau RDJ	3911	Brazil	Moreau RDJ	413996	DQB1*03:02
UP000032723	Moreau RDJ	3911	Brazil	Moreau RDJ	413996	DQA1*05:01
UP000032723	Moreau RDJ	3911	Brazil	Moreau RDJ	413996	DQA1*04:01
UP000032723	Moreau RDJ	3911	Brazil	Moreau RDJ	413996	DQA1*01:01
UP000032723	Moreau RDJ	3911	Brazil	Moreau RDJ	413996	DPB1*04:02
UP000032723	Moreau RDJ	3911	Brazil	Moreau RDJ	413996	DPB1*13:01
UP000032723	Moreau RDJ	3911	Brazil	Moreau RDJ	413996	DPB1*14:01
UP000032723	Moreau RDJ	3911	Brazil	Moreau RDJ	413996	DPA1*01:03
UP000032723	Moreau RDJ	3911	Brazil	Moreau RDJ	413996	DPA1*02:01
UP000032723	Moreau RDJ	3911	Brazil	Moreau RDJ	413996	DPA1*02:02
UP000032723	Moreau RDJ	3911	Brazil	Moreau RDJ	413996	C*03:04
UP000032723	Moreau RDJ	3911	Brazil	Moreau RDJ	413996	C*07:02
UP000032723	Moreau RDJ	3911	Brazil	Moreau RDJ	413996	C*04:01
UP000032723	Moreau RDJ	3911	Brazil	Moreau RDJ	413996	B*40:02
UP000032723	Moreau RDJ	3911	Brazil	Moreau RDJ	413996	B*39:03
UP000032723	Moreau RDJ	3911	Brazil	Moreau RDJ	413996	B*35:01
UP000032723	Moreau RDJ	3911	Brazil	Moreau RDJ	413996	A*24:02
UP000032723	Moreau RDJ	3911	Brazil	Moreau RDJ	413996	A*31:01
UP000032723	Moreau RDJ	3911	Brazil	Moreau RDJ	413996	A*02:01
UP000002205	BCG / Tokyo 172 / ATCC 35737 / TMC 1019	3906	Japan	Tokyo 172	561275	A*24:02
UP000002205	BCG / Tokyo 172 / ATCC 35737 / TMC 1019	3906	Japan	Tokyo 172	561275	A*02:01
UP000002205	BCG / Tokyo 172 / ATCC 35737 / TMC 1019	3906	Japan	Tokyo 172	561275	A*26:01
UP000002205	BCG / Tokyo 172 / ATCC 35737 / TMC 1019	3906	Japan	Tokyo 172	561275	B*15:01
UP000002205	BCG / Tokyo 172 / ATCC 35737 / TMC 1019	3906	Japan	Tokyo 172	561275	B*40:02
UP000002205	BCG / Tokyo 172 / ATCC 35737 / TMC 1019	3906	Japan	Tokyo 172	561275	B*51:01
UP000002205	BCG / Tokyo 172 / ATCC 35737 / TMC 1019	3906	Japan	Tokyo 172	561275	C*01:02
UP000002205	BCG / Tokyo 172 / ATCC 35737 / TMC 1019	3906	Japan	Tokyo 172	561275	C*03:03
UP000002205	BCG / Tokyo 172 / ATCC 35737 / TMC 1019	3906	Japan	Tokyo 172	561275	C*07:02
UP000002205	BCG / Tokyo 172 / ATCC 35737 / TMC 1019	3906	Japan	Tokyo 172	561275	DPA1*02:02
UP000002205	BCG / Tokyo 172 / ATCC 35737 / TMC 1019	3906	Japan	Tokyo 172	561275	DPA1*01:03
UP000002205	BCG / Tokyo 172 / ATCC 35737 / TMC 1019	3906	Japan	Tokyo 172	561275	DPA1*02:01
UP000002205	BCG / Tokyo 172 / ATCC 35737 / TMC 1019	3906	Japan	Tokyo 172	561275	DPB1*05:01
UP000002205	BCG / Tokyo 172 / ATCC 35737 / TMC 1019	3906	Japan	Tokyo 172	561275	DPB1*02:01
UP000002205	BCG / Tokyo 172 / ATCC 35737 / TMC 1019	3906	Japan	Tokyo 172	561275	DPB1*04:02
UP000002205	BCG / Tokyo 172 / ATCC 35737 / TMC 1019	3906	Japan	Tokyo 172	561275	DQA1*03:01
UP000002205	BCG / Tokyo 172 / ATCC 35737 / TMC 1019	3906	Japan	Tokyo 172	561275	DQA1*01:03
UP000002205	BCG / Tokyo 172 / ATCC 35737 / TMC 1019	3906	Japan	Tokyo 172	561275	DQA1*01:01
UP000002205	BCG / Tokyo 172 / ATCC 35737 / TMC 1019	3906	Japan	Tokyo 172	561275	DQB1*06:01
UP000002205	BCG / Tokyo 172 / ATCC 35737 / TMC 1019	3906	Japan	Tokyo 172	561275	DQB1*04:01
UP000002205	BCG / Tokyo 172 / ATCC 35737 / TMC 1019	3906	Japan	Tokyo 172	561275	DQB1*03:03
UP000002205	BCG / Tokyo 172 / ATCC 35737 / TMC 1019	3906	Japan	Tokyo 172	561275	DRB1*04:05
UP000002205	BCG / Tokyo 172 / ATCC 35737 / TMC 1019	3906	Japan	Tokyo 172	561275	DRB1*14:01
UP000002205	BCG / Tokyo 172 / ATCC 35737 / TMC 1019	3906	Japan	Tokyo 172	561275	DRB1*09:01
UP000026104	n B2 7505	3847	Danmark	Denmark	1438822	DRB1*04:01
UP000026104	n B2 7505	3847	Danmark	Denmark	1438822	DRB1*15:01
UP000026104	n B2 7505	3847	Danmark	Denmark	1438822	DRB1*01:01
UP000026104	n B2 7505	3847	Danmark	Denmark	1438822	DQB1*02:01
UP000026104	n B2 7505	3847	Danmark	Denmark	1438822	DQB1*06:02
UP000026104	n B2 7505	3847	Danmark	Denmark	1438822	DQB1*05:01
UP000026104	n B2 7505	3847	Danmark	Denmark	1438822	DQA1*01:02
UP000026104	n B2 7505	3847	Danmark	Denmark	1438822	DQA1*03:01
UP000026104	n B2 7505	3847	Danmark	Denmark	1438822	DQA1*01:01
UP000269882	BCG-S48	3994	South Africa	South Africa	33892	A*02:01
UP000269882	BCG-S48	3994	South Africa	South Africa	33892	A*01:01
UP000269882	BCG-S48	3994	South Africa	South Africa	33892	A*30:02
UP000269882	BCG-S48	3994	South Africa	South Africa	33892	B*58:02
UP000269882	BCG-S48	3994	South Africa	South Africa	33892	B*15:01
UP000269882	BCG-S48	3994	South Africa	South Africa	33892	B*40:06
UP000269882	BCG-S48	3994	South Africa	South Africa	33892	C*06:02
UP000269882	BCG-S48	3994	South Africa	South Africa	33892	C*07:01
UP000269882	BCG-S48	3994	South Africa	South Africa	33892	C*04:01
UP000269882	BCG-S48	3994	South Africa	South Africa	33892	DPA1*01:03
UP000269882	BCG-S48	3994	South Africa	South Africa	33892	DPA1*02:01
UP000269882	BCG-S48	3994	South Africa	South Africa	33892	DPA1*02:02
UP000269882	BCG-S48	3994	South Africa	South Africa	33892	DPB1*01:01
UP000269882	BCG-S48	3994	South Africa	South Africa	33892	DPB1*105:01
UP000269882	BCG-S48	3994	South Africa	South Africa	33892	DPB1*04:02
UP000269882	BCG-S48	3994	South Africa	South Africa	33892	DQA1*01:02
UP000269882	BCG-S48	3994	South Africa	South Africa	33892	DQA1*05:01
UP000269882	BCG-S48	3994	South Africa	South Africa	33892	DQA1*03:01
UP000269882	BCG-S48	3994	South Africa	South Africa	33892	DQB1*06:02
UP000269882	BCG-S48	3994	South Africa	South Africa	33892	DQB1*05:01
UP000269882	BCG-S48	3994	South Africa	South Africa	33892	DQB1*03:19
UP000269882	BCG-S48	3994	South Africa	South Africa	33892	DRB1*11:01
UP000269882	BCG-S48	3994	South Africa	South Africa	33892	DRB1*03:01
UP000269882	BCG-S48	3994	South Africa	South Africa	33892	DRB1*13:01
UP000056271	Russia 368	4236	Russia	Russia	33892	DRB1*14:02
UP000056271	Russia 368	4236	Russia	Russia	33892	DRB1*04:01
UP000056271	Russia 368	4236	Russia	Russia	33892	DRB1*12:01
UP000056271	Russia 368	4236	Russia	Russia	33892	DQB1*03:01
UP000056271	Russia 368	4236	Russia	Russia	33892	DQB1*05:03
UP000056271	Russia 368	4236	Russia	Russia	33892	DQB1*06:02
UP000056271	Russia 368	4236	Russia	Russia	33892	DQA1*03:01
UP000056271	Russia 368	4236	Russia	Russia	33892	DQA1*05:01
UP000056271	Russia 368	4236	Russia	Russia	33892	DQA1*01:03
UP000056271	Russia 368	4236	Russia	Russia	33892	DPB1*02:01
UP000056271	Russia 368	4236	Russia	Russia	33892	DPB1*04:01
UP000056271	Russia 368	4236	Russia	Russia	33892	DPB1*05:01
UP000056271	Russia 368	4236	Russia	Russia	33892	DPA1*01:03
UP000056271	Russia 368	4236	Russia	Russia	33892	DPA1*02:02
UP000056271	Russia 368	4236	Russia	Russia	33892	DPA1*02:01
UP000056271	Russia 368	4236	Russia	Russia	33892	C*03:04
UP000056271	Russia 368	4236	Russia	Russia	33892	C*08:01
UP000056271	Russia 368	4236	Russia	Russia	33892	C*07:02
UP000056271	Russia 368	4236	Russia	Russia	33892	B*40:02
UP000056271	Russia 368	4236	Russia	Russia	33892	B*15:01
UP000056271	Russia 368	4236	Russia	Russia	33892	B*48:01
UP000056271	Russia 368	4236	Russia	Russia	33892	A*24:02
UP000056271	Russia 368	4236	Russia	Russia	33892	A*02:01
UP000056271	Russia 368	4236	Russia	Russia	33892	A*01:01
