## Supplementary material for "Lack of immune homology with vaccine preventable pathogens suggests childhood immunizations do not protect against SARS-CoV-2 through adaptive cross-immunity": Table S1

### Sheet: Sheet1
full_name	general_name	subtype	strain	Num. Vaccine	Num. Gene	Num. Protein	Proteome resourse	Accession ID	Vaccine
Human adenovirus E serotype 4	Adenovirus	E serotype 4		1	15	30	UniProt	UP000168915	Adenovirus Type 4 and Type 7 Vaccine, Live, Oral
Human adenovirus B serotype 7	Adenovirus	B serotype 7		1	20	40	UniProt	UP000120727	Adenovirus Type 4 and Type 7 Vaccine, Live, Oral
Bacillus anthracis	Bacillus anthracis			1	5490	5490	UniProt	UP000000594	Anthrax Vaccine Adsorbed
Mycobacterium tuberculosis	Mycobacterium tuberculosis		strain ATCC 25618 / H37Rv	2	3993	3993	UniProt	UP000001584	BCG Live
Vibrio cholerae serotype O1	Vibro chelerae	serotype O1	strain ATCC 39315 / El Tor Inaba N16961	1	3782	3782	UniProt	UP000000584	VAXCHORA
Dengue virus type 1	Dengue virus	type 1	strain Nauru/West Pac/1974 DENV-1	1	1	1	UniProt	UP000002500	DENGVAXIA
Dengue virus type 2	Dengue virus	virus type 2		1		6303	NCBI	DengueVirusType2	DENGVAXIA
Dengue virus type 3	Dengue virus	virus type 3		1		3300	NCBI	DengueVirusType3	DENGVAXIA
Dengue virus type 4	Dengue virus	virus type 4		1		1894	NCBI	DengueVirusType4	DENGVAXIA
Corynebacterium diphtheriae	Corynebacterium diphtheriae		strain ATCC 700971 / NCTC 13129 / Biotype gravis	12	2265	2265	UniProt	UP000002198	Infanrix, DAPTACEL, Pediarix, KINRIX, Quadracel, VAXELIS, Pentacel, TDVAX, TENIVAC, Adacel, Boostrix
Clostridium tetani	Clostridium tetani		strain Massachusetts / E88	13	2415	2415	UniProt	UP000001412	Infanrix, DAPTACEL, Pediarix, KINRIX, Quadracel, VAXELIS, Pentacel, TDVAX, TENIVAC, Adacel, Boostrix
Bordetella pertussis	Bordetella pertussis		strain Tohama I / ATCC BAA-589 / NCTC 13251	9	3258	3258	UniProt	UP000002676	Infanrix, DAPTACEL, Pediarix, KINRIX, Quadracel, VAXELIS, Pentacel, Adacel, Boostrix
Hepatitis B virus genotype C subtype ayr	HBV		isolate Human/Japan/Okamoto/- HBV-C	5	5	5	UniProt	UP000008591	Pediarix, Twinrix, Recombivax HB, Engerix-B, HEPLISAV-B
Poliovirus type 1	Poliovirus	type 1	strain Mahoney	3	2	2	UniProt	UP000000356	Pediarix, Poliovax, IPOL
Zaire ebolavirus	Zaire ebolavirus		strain Mayinga-76 ZEBOV Zaire Ebola virus	1	9	9	UniProt	UP000007209	ERVEBO
Zaire ebolavirus	Zaire ebolavirus			1	7	9	UniProt	UP000171022	ERVEBO
Haemophilus influenzae	Haemophilus influenzae		strain ATCC 51907 / DSM 11121 / KW20 / Rd	3	1706	1706	UniProt	UP000000579	PedvaxHIB, ActHIB, Hiberix
Human hepatitis A virus genotype IB	HAV	genotype IB	isolate HM175 HHAV Human hepatitis A virus isolate Human/Australia/HM175/1976	3	1	1	UniProt	UP000006724	Havrix, VAQTA, Twinrix
Hepatitis B virus genotype D subtype ayw	HBV	genotype D subtype ayw	isolate France/Tiollais/1979 HBV-D	4	7	7	UniProt	UP000007930	Twinrix, Recombivax HB, Engerix-B, HEPLISAV-B
HBV genotype G	HBV	genotype G		4	2	2	UniProt	UP000156549	Twinrix, Recombivax HB, Engerix-B, HEPLISAV-B
Human papillomavirus type 6a	HPV	type 6a		2	8	8	UniProt	UP000007675	Gardasil, Gardasil 9
Human papillomavirus type 6	HPV	type 6		2	9	9	UniProt	UP000102668	Gardasil, Gardasil 9
Human papillomavirus type 11	HPV	type 11		2	10	10	UniProt	UP000008222	Gardasil, Gardasil 9
Human papillomavirus type 16	HPV	type 16		3	9	9	UniProt	UP000009251	Gardasil, Gardasil 9, Cervarix
Human papillomavirus type 18	HPV	type 18		3	9	9	UniProt	UP000009109	Gardasil, Gardasil 9, Cervarix
Human papillomavirus type 31	HPV	type 31		1	9	9	UniProt	UP000009116	Gardasil 9
Human papillomavirus type 33	HPV	type 33		1	9	9	UniProt	UP000009118	Gardasil 9
Human papillomavirus type 52	HPV	type 52		1	6	6	UniProt	UP000008692	Gardasil 9
Human papillomavirus type 58	HPV	type 58		1	9	9	UniProt	UP000007668	Gardasil 9
Influenza A virus	Influenza A	H1N1	strain A/Puerto Rico/8/1934 H1N1	5	13	13	UniProt	UP000009255
Influenza A virus	Influenza A	H1N1	strain A/Wilson-Smith/1933 H1N1 Influenza A virus strain A/WS/1933 H1N1	5	11	11	UniProt	UP000113251
Influenza A virus	Influenza A	H1N1	strain swl A/California/04/2009 H1N1	5	10	15	UniProt	UP000132424
Influenza A virus	Influenza A	H5N1	strain A/Goose/Guangdong/1/1996 H5N1 genotype Gs/Gd	3	13	13	UniProt	UP000131152	AUDENZ
Influenza A virus	Influenza A	H5N1	A/mallard/Italy/3401/2005H5N1	3	2	5	UniProt	UP000205120	AUDENZ
Influenza B virus	Influenza B		strain B/Lee/1940	18	11	11	UniProt	UP000008158	FLUAD QUADRIVALENT, FLUAD, AFLURIA QUADRIVALENT, Flucelvax Quadrivalent, Afluria, FluLaval, FluMist, Fluarix, Fluvirin, Agriflu, Fluzone, Fluzone High-Dose and Fluzone Intradermal, Flucelvax, Flublok, Flublok Quadrivalent, FluMist Quadrivalent, Fluarix Quadrivalent, Fluzone Quadrivalent, Flulaval Quadrivalent
Influenza A virus	Influenza A			18		501714	NCBI	InfluenzaA	FLUAD QUADRIVALENT, FLUAD, AFLURIA QUADRIVALENT, Flucelvax Quadrivalent, Afluria, FluLaval, FluMist, Fluarix, Fluvirin, Agriflu, Fluzone, Fluzone High-Dose and Fluzone Intradermal, Flucelvax, Flublok, Flublok Quadrivalent, FluMist Quadrivalent, Fluarix Quadrivalent, Fluzone Quadrivalent, Flulaval Quadrivalent
Influenza B virus	Influenza B			18		146173	NCBI	InfluenzaB	FLUAD QUADRIVALENT, FLUAD, AFLURIA QUADRIVALENT, Flucelvax Quadrivalent, Afluria, FluLaval, FluMist, Fluarix, Fluvirin, Agriflu, Fluzone, Fluzone High-Dose and Fluzone Intradermal, Flucelvax, Flublok, Flublok Quadrivalent, FluMist Quadrivalent, Fluarix Quadrivalent, Fluzone Quadrivalent, Flulaval Quadrivalent
Japanese encephalitis	Japanese encephalitis	Japanese encephalitis		1		322	NCBI	JapaneseEncephalitis	Ixiaro
Measles virus	Measles virus		strain Ichinose-B95a MeV Subacute sclerose panencephalitis virus	2	8	8	UniProt	UP000008699	MMRII, ProQuad
Mumps virus	Mumps virus		strain Miyahara vaccine MuV	2	8	8	UniProt	UP000002331	MMRII, ProQuad
Rubella virus	Rubella virus		strain Therien RUBV	2	2	2	UniProt	UP000000571	MMRII, ProQuad
Varicella-zoster virus	Varicella-zoster virus		strain Dumas HHV-3 Human herpesvirus 3	1	69	69	UniProt	UP000002602	ProQuad
Neisseria meningitidis serogroup B	Neisseria meningitidis	serogroup B	strain MC58	2	2001	2001	UniProt	UP000000425	BEXSERO, TRUMENBA
Yersinia pestis	Yersinia pestis			1	3909	3909	UniProt	UP000000815	Plague vaccine
Streptococcus pneumoniae	Streptococcus pneumoniae		strain ATCC BAA-255 / R6	2	2030	2030	UniProt	UP000000586	Pneumovax 23, Prevnar 13
Pneumococcus phage Dp-1	Pneumococcus phage	p-1	Bacteriophage Dp-1	2	72	72	UniProt	UP000008920	Pneumovax 23, Prevnar 13
Rabies virus	Rabies virus		strain Pasteur vaccins / PV RABV	3	5	5	UniProt	UP000008649	Imovax, RabAvert
Rabies virus	Rabies virus		strain SAD B19 RABV	3	5	5	UniProt	UP000174835	Imovax, RabAvert
Rotavirus A	Rotavirus	A	isolate RVA/Monkey/South Africa/SA11-H96/1958/G3P5B[2] RV-A Simian Agent 11 isolate SI/South Africa/H96/58	2	12	12	UniProt	UP000001119	ROTARIX, RotaTeq
Rotavirus G3	Rotavirus	G3		3	11	11	UniProt	UP000225550	ROTARIX, RotaTeq
Human rotavirus G9P	Rotavirus	G9P	[8]	3	11	11	UniProt	UP000225874	ROTARIX, RotaTeq
Rotavirus G1	Rotavirus	G1		3		1665	NCBI	RotavirusTypeG1	ROTARIX, RotaTeq
Rotavirus G4	Rotavirus	G4		3		164	NCBI	RotavirusTypeG4	ROTARIX, RotaTeq
Variola virus	Variola virus		isolate Human/India/Ind3/1967 VARV Smallpox virus	2	189	198	UniProt	UP000002060	JYNNEOS, ACAM2000
Monkeypox virus	Monkeypox virus			1		6741	NCBI	MonkeypoxVirus	JYNNEOS
Salmonella typhi	Salmonella typhi			2		4718	UniProt	UP000000541	Vivotif, TYPHIM Vi
Yellow fever virus	Yellow fever virus		strain 17D vaccine YFV	1	1	1	UniProt	UP000000360	YF-Vax
