## Supplementary material for "Lack of immune homology with vaccine preventable pathogens suggests childhood immunizations do not protect against SARS-CoV-2 through adaptive cross-immunity": Table S3

### Sheet: B-cell
Organism Name	Epitope Number
Bacillus anthracis	389
Bordetella pertussis	131
Clostridium tetani	54
Corynebacterium diphtheriae	2
Dengue virus	197
Dengue virus 1	224
Dengue virus 1 Mochizuki	1
Dengue virus 1 Nauru/West Pac/1974	2
Dengue virus 1 PVP159	14
Dengue virus 2	453
Dengue virus 2 D2/SG/05K4155DK1/2005	5
Dengue virus 2 Jamaica/1409/1983	632
Dengue virus 2 Puerto Rico/PR159-S1/1969	22
Dengue virus 2 S-16803	2
Dengue virus 2 strain 43	22
Dengue virus 2 Thailand/NGS-C/1944	30
Dengue virus 3	589
Dengue virus 4	134
Dengue virus type 1 Hawaii	94
H1N1 subtype	54
H3N2 subtype	30
H5N1 subtype	85
H7N9 subtype	19
Haemophilus influenzae	3
Haemophilus influenzae 86-028NP	12
Haemophilus influenzae NTHi 1128	7
Haemophilus influenzae NTHi 1479	13
Haemophilus influenzae Serotype B	18
Haemophilus influenzae Subtype 1H	18
HBV genotype C	23
Hepatitis B virus	167
Hepatitis B virus adw/991	2
Hepatitis B virus subtype adr	31
Hepatitis B virus subtype adw	11
Hepatitis B virus subtype adw2	43
Hepatitis B virus subtype adyw	1
Hepatitis B virus subtype ayw	66
Human alphaherpesvirus 3	5
Human hepatitis A virus	1
Human hepatitis A virus Hu/Australia/HM175/1976	318
Human papillomavirus	3
Human papillomavirus type 11	3
Human papillomavirus type 16	281
Human papillomavirus type 18	7
Human papillomavirus type 31	2
Human papillomavirus type 33	1
Human papillomavirus type 6	11
Human poliovirus 1	2
Human poliovirus 1 Mahoney	21
Human poliovirus 3	1
Human poliovirus 3 strain Sabin	71
Human rotavirus A	10
Influenza A virus	163
Influenza A virus (A/Aichi/2/1968(H3N2))	55
Influenza A virus (A/Aichi/2-1/1968(H3N2))	17
Influenza A virus (A/Anhui/1/2005(H5N1))	118
Influenza A virus (A/Anhui/1-DEWH730/2013(H7N9))	4
Influenza A virus (A/Anhui/1-JCVI1_RG2/2013(H7N9))	25
Influenza A virus (A/Anhui/PA-1/2013(H7N9))	4
Influenza A virus (A/Beijing/262/1995(H1N1))	20
Influenza A virus (A/Brisbane/59/2007(H1N1))	8
Influenza A virus (A/California/04/2009(H1N1))	253
Influenza A virus (A/California/07/2009(H1N1))	122
Influenza A virus (A/California/08/2009(H1N1))	16
Influenza A virus (A/chicken/Hunan/S12753/2016(H7N9))	42
Influenza A virus (A/Ck/HK/YU22/2002(H5N1))	73
Influenza A virus (A/Egypt/N03072/2010(H5N1))	4
Influenza A virus (A/environment/Viet Nam/1203/2004(H5N1))	1
Influenza A virus (A/Fukuoka/C29/1985(H3N2))	7
Influenza A virus (A/Hiroshima/52/2005(H3))	18
Influenza A virus (A/Hong Kong/01/2009(H1N1))	3
Influenza A virus (A/Hong Kong/1/1968(H3N2))	292
Influenza A virus (A/Hong Kong/1-4-MA21-1/1968(H3N2))	31
Influenza A virus (A/Hong Kong/156/97(H5N1))	5
Influenza A virus (A/Indonesia/CDC699/2006(H5N1))	1
Influenza A virus (A/Japan/305/1957(H2N2))	52
Influenza A virus (A/Japan/305+/1957(H2N2))	4
Influenza A virus (A/mallard/Alberta/35/1976(H1N1))	13
Influenza A virus (A/Minnesota/11/2010(H3N2))	61
Influenza A virus (A/Netherlands/219/2003(H7N7))	1
Influenza A virus (A/New Caledonia/20/1999(H1N1))	36
Influenza A virus (A/New York/107/2003(H7N2))	12
Influenza A virus (A/Oklahoma/309/2006(H3N2))	11
Influenza A virus (A/Perth/16/2009(H3N2))	86
Influenza A virus (A/Puerto Rico/8/1934(H1N1))	2
Influenza A virus (A/reassortant/NYMC X-181(California/07/2009 x NYMC X-157)(H1N1))	6
Influenza A virus (A/Shanghai/02/2013(H7N9))	79
Influenza A virus (A/Solomon Islands/3/2006 (Egg passage)(H1N1))	2
Influenza A virus (A/Solomon Islands/3/2006(H1N1))	175
Influenza A virus (A/South Carolina/1/1918(H1N1))	63
Influenza A virus (A/swine/Iowa/15/1930(H1N1))	2
Influenza A virus (A/Sydney/5/1997(H3N2))	8
Influenza A virus (A/Texas/50/2012(H3N2))	78
Influenza A virus (A/Thailand/1(KAN-1)/2004(H5N1))	24
Influenza A virus (A/turkey/Italy/214845/2002(H7N3))	72
Influenza A virus (A/Uruguay/716/2007(H3N2))	2
Influenza A virus (A/USSR/90/1977(H1N1))	1
Influenza A virus (A/Victoria/210/2009(H3N2))	46
Influenza A virus (A/Victoria/3/1975(H3N2))	19
Influenza A virus (A/Victoria/361/2011(H3N2))	4
Influenza A virus (A/Viet Nam/1203/2004(H5N1))	365
Influenza A virus (A/Vietnam/1194/2004(H5N1))	132
Influenza A virus (A/Washington/05/2011(H1N1))	21
Influenza A virus (A/Wisconsin/67/2005(H3N2))	2
Influenza A virus (A/WSN/1933(H1N1))	1
Influenza A virus (A/Wuhan/359/1995(H3N2))	1
Influenza A virus (A/Wyoming/3e5/2003(H3))	1
Influenza A virus (A/X-31(H3N2))	36
Influenza A virus H3N2	4
Influenza B virus	1
Influenza B virus (B/Brisbane/60/2008)	40
Influenza B virus (B/Florida/4/2006)	25
Influenza B virus (B/Malaysia/2506/2004)	24
Japanese encephalitis virus	17
Japanese encephalitis virus strain Nakayama	2
Measles virus genotype D4	6
Measles virus genotype D7	4
Measles virus strain Edmonston	167
Measles virus strain Edmonston-B	2
Mumps rubulavirus	2
Mycobacterium tuberculosis	1240
Mycobacterium tuberculosis H37Rv	191
Mycobacterium tuberculosis variant bovis	111
Mycobacterium tuberculosis variant bovis AN5	30
Mycobacterium tuberculosis variant bovis BCG	2
Mycobacterium tuberculosis variant bovis BCG str. Pasteur 1173P2	1
Neisseria meningitidis	96
Neisseria meningitidis H44/76	12
Neisseria meningitidis MC58	11
Neisseria meningitidis serogroup B	7
Neisseria meningitidis serogroup B H44/76	126
Neisseria meningitidis serogroup C	6
Rabies virus ERA	2
Rabies virus HEP-FLURY	1
Rotavirus A	5
Rubella virus	82
Rubella virus strain M33	1
Rubella virus strain Therien	17
Rubella virus vaccine strain RA27/3	3
SARS coronavirus BJ01	65
SARS coronavirus Frankfurt 1	1
SARS coronavirus Tor2	173
SARS coronavirus Urbani	89
Streptococcus pneumoniae	222
Streptococcus pneumoniae 23F	7
Streptococcus pneumoniae 7F	6
Streptococcus pneumoniae R6	3
Streptococcus pneumoniae type 14	22
Streptococcus pneumoniae type 2	7
Streptococcus pneumoniae type 3	10
Streptococcus pneumoniae type 6A	1
Streptococcus pneumoniae type 6B	14
Streptococcus pneumoniae type 8	4
Yellow fever virus 17D/Tiantan	3
Yellow fever virus CNYF01/2016	6
Zaire ebolavirus	291
Zaire ebolavirus Makona	215

### Sheet: T-cell
Organism Name	Epitope Number
Bacillus anthracis	572
Bordetella pertussis	61
Bordetella pertussis 509	5
Bordetella pertussis Tohama I	11
Clostridium tetani	1827
Clostridium tetani E88	16
Corynebacterium diphtheriae	128
Dengue virus	640
Dengue virus 1	1818
Dengue virus 1 Nauru/West Pac/1974	1
Dengue virus 1 Singapore/S275/1990	10
Dengue virus 1 Thailand/AHF 82-80/1980	1
Dengue virus 2	1885
Dengue virus 2 16681-PDK53	183
Dengue virus 2 China/D2-04	16
Dengue virus 2 D2/SG/05K4155DK1/2005	94
Dengue virus 2 S221	42
Dengue virus 2 Thailand/16681/84	73
Dengue virus 2 Thailand/NGS-C/1944	124
Dengue virus 2 Thailand/TH-36/1958	14
Dengue virus 3	1608
Dengue virus 3 China/80-2/1980	1
Dengue virus 3 Martinique/1243/1999	2
Dengue virus 3 Philippines/H87/1956	1
Dengue virus 3 Singapore/8120/1995	1
Dengue virus 4	1381
Dengue virus 4 Dominica/814669/1981	10
Dengue virus 4 Philippines/H241/1956	4
Dengue virus 4 Thailand/0348/1991	3
Dengue virus 4 Thailand/0476/1997	6
Dengue virus type 1 Hawaii	26
Dengue virus type 3 CH53489	12
H1N1 subtype	59
H1N1 subtype Influenza A virus (A/Netherlands/306/00 (H1N1))	14
H3N2 subtype Influenza A virus (A/Hong Kong(H3N2))	22
H5N1 subtype	31
H7N9 subtype	51
Haemophilus influenzae	35
Haemophilus influenzae NTHi 1479	43
Hepatitis B virus	1625
Hepatitis B virus adr4	1
Hepatitis B virus adw/Indonesia/PIDW420	3
Hepatitis B virus adw/Okinawa/PODW282	4
Hepatitis B virus alpha1	3
Hepatitis B virus ayw/France/Tiollais/1979	10
Hepatitis B virus genotype D	6
Hepatitis B virus subtype adr	25
Hepatitis B virus subtype adw	38
Hepatitis B virus subtype adw2	6
Hepatitis B virus subtype adyw	31
Hepatitis B virus subtype AYR	1
Hepatitis B virus subtype ayw	123
Human alphaherpesvirus 3	284
Human hepatitis A virus Hu/Australia/HM175/1976	63
Human papillomavirus	10
Human papillomavirus type 11	235
Human papillomavirus type 16	1297
Human papillomavirus type 18	255
Human papillomavirus type 31	2
Human papillomavirus type 33	16
Human papillomavirus type 45	2
Human papillomavirus type 52	44
Human papillomavirus type 58	119
Human papillomavirus type 6	8
Human poliovirus 1 Mahoney	50
Human rotavirus A	38
Human rotavirus MP409	2
Human rotavirus strain KU	1
Human rotavirus strain P	9
Human rotavirus strain WA	8
Influenza A virus	1377
Influenza A virus (A/Aichi/2/1968(H3N2))	2
Influenza A virus (A/Alaska/6/1977(H3N2))	1
Influenza A virus (A/Anhui/1-DEWH730/2013(H7N9))	26
Influenza A virus (A/Anhui/1-YK_RG134/2013(H7N9))	1
Influenza A virus (A/Anhui/1-YK_RG64/2013(H7N9))	2
Influenza A virus (A/Ann Arbor/6/1960(H2N2))	4
Influenza A virus (A/aquatic bird/Korea/w44/2005(H7N3))	3
Influenza A virus (A/Argentina/3779/94(H3N2))	1
Influenza A virus (A/Auckland/1/2009(H1N1))	9
Influenza A virus (A/Auckland/590/2000(H1N1))	3
Influenza A virus (A/bar-headed goose/Qinghai/3/2005(H5N1))	3
Influenza A virus (A/Bar-headed Goose/Qinghai/61/05(H5N1))	2
Influenza A virus (A/Beijing/32/1992(H3N2))	32
Influenza A virus (A/Bilthoven/4791/1981(H3N2))	9
Influenza A virus (A/Brevig Mission/1/1918(H1N1))	4
Influenza A virus (A/Brisbane/59/2007(H1N1))	25
Influenza A virus (A/BRISBANE/9/2006(H3N2))	3
Influenza A virus (A/California/04/2009(H1N1))	170
Influenza A virus (A/California/06/2008(H1N1))	2
Influenza A virus (A/California/07/2009(H1N1))	55
Influenza A virus (A/California/10/1978(H1N1))	13
Influenza A virus (A/California/7/2004(H3N2))	1
Influenza A virus (A/Cameron/1946(H1N1))	1
Influenza A virus (A/Canterbury/236/2005(H3N2))	4
Influenza A virus (A/chicken/Anhui/1/1998(H9N2))	4
Influenza A virus (A/Chicken/Hong Kong/739/94(H9N2))	3
Influenza A virus (A/chicken/Rostock/8/1934(H7N1))	6
Influenza A virus (A/chicken/Taiwan/67/2013(H6N1))	6
Influenza A virus (A/chicken/Uchal/8286/2006(H9N2))	1
Influenza A virus (A/chicken/Uchal/8293/2006(H9N2))	1
Influenza A virus (A/chicken/Xinjiang/17/2005(H5N1))	1
Influenza A virus (A/Christchurch/2/1988(H3N2))	1
Influenza A virus (A/Cordoba/3278/96(H3N2))	1
Influenza A virus (A/Cygnus olor/Czech Republic/10732/07(H5N1))	3
Influenza A virus (A/duck/Fujian/13/2002(H5N1))	1
Influenza A virus (A/duck/Hong Kong/140/1998(H5N1))	1
Influenza A virus (A/duck/Vietnam/37/2007(H5N1))	3
Influenza A virus (A/England/10/67(H2N2))	1
Influenza A virus (A/equine/Alaska/1/1991(H3N8))	3
Influenza A virus (A/equine/Tennessee/5/1986(H3N8))	3
Influenza A virus (A/ferret/Maryland/P10-UMD/2008(H9N2))	3
Influenza A virus (A/Fort Monmouth/1-JY2/1947(H1N1))	1
Influenza A virus (A/France/75/97(H3N2))	1
Influenza A virus (A/Fujian/411/2002(H3N2))	4
Influenza A virus (A/Hanoi/TN405/2005(H3N2))	1
Influenza A virus (A/herring gull/DE/677/1988(H2N8))	3
Influenza A virus (A/Hong Kong/1073/99(H9N2))	41
Influenza A virus (A/Hong Kong/156/97(H5N1))	24
Influenza A virus (A/Hong Kong/2/68(H3N2))	15
Influenza A virus (A/Hong Kong/4801/2014(H3N2))	4
Influenza A virus (A/Indiana/08/2011(H3N2))	20
Influenza A virus (A/Indonesia/5/2005(H5N1))	1
Influenza A virus (A/Iran/1/1957(H2N2))	11
Influenza A virus (A/Japan/305/1957(H2N2))	53
Influenza A virus (A/Kitakyushu/93(H3N2))	3
Influenza A virus (A/Leningrad/134/17/1957(H2N2))	8
Influenza A virus (A/mallard/Ohio/556/1987(H5N9))	3
Influenza A virus (A/mallard/Quebec/10969/2006(H2N3))	3
Influenza A virus (A/Memphis/10/1996(H1N1))	3
Influenza A virus (A/Memphis/13/1978(H1N1))	10
Influenza A virus (A/Memphis/4/1973(H3N2))	16
Influenza A virus (A/Memphis/4/1980(H3N2))	4
Influenza A virus (A/Mexico City/WR1704T/2009(H1N1))	1
Influenza A virus (A/Mexico/UASLP-012/2008(H3N2))	2
Influenza A virus (A/Nanchang/58/1993(H3N2))	1
Influenza A virus (A/Netherlands/018/94 (H3N2))	1
Influenza A virus (A/Netherlands/602/2009(H1N1))	44
Influenza A virus (A/Netherlands/626/89 (H3N2))	3
Influenza A virus (A/Netherlands/785e/90 (H3N2))	3
Influenza A virus (A/New Caledonia/20/1999(H1N1))	637
Influenza A virus (A/New South Wales/15/1999(H3N2))	1
Influenza A virus (A/New York/18/2003(H3N2))	27
Influenza A virus (A/New York/205/2001(H1N1))	14
Influenza A virus (A/New York/232/2004(H3N2))	131
Influenza A virus (A/New York/348/2003(H1N1))	566
Influenza A virus (A/New York/384/2005(H3N2))	204
Influenza A virus (A/New York/388/2005(H3N2))	14
Influenza A virus (A/New York/444/2001(H1N1))	37
Influenza A virus (A/New York/504/1998(H3N2))	16
Influenza A virus (A/New_York/15/94(H3N2))	1
Influenza A virus (A/New_York/17/94(H3N2))	1
Influenza A virus (A/nt/60/1968(H3N2))	54
Influenza A virus (A/Ohio/3/95(H3N2))	1
Influenza A virus (A/Otago/5/2005(H1N1))	10
Influenza A virus (A/Panama/2007/1999(H3N2))	17
Influenza A virus (A/Puerto Rico/8/1934(H1N1))	479
Influenza A virus (A/Puerto Rico/8/34/Mount Sinai(H1N1))	23
Influenza A virus (A/ruddy turnstone/New Jersey/47/1985(H4N6))	6
Influenza A virus (A/Shangdong/5/94(H3N2))	1
Influenza A virus (A/Shanghai/5190T/2013(H7N9))	7
Influenza A virus (A/Singapore/1/1957(H2N2))	33
Influenza A virus (A/swine/Guangdong/01/2005(H3N2))	1
Influenza A virus (A/swine/Hong Kong/126/1982(H3N2))	1
Influenza A virus (A/swine/Hong Kong/71/2009(H1N1))	1
Influenza A virus (A/swine/Hong Kong/74/02(H3N2))	1
Influenza A virus (A/Sydney/05/97-like(H3N2))	1
Influenza A virus (A/Texas/1/1977(H3N2))	52
Influenza A virus (A/Texas/36/1991(H1N1))	2
Influenza A virus (A/Thailand/4(SP-528)/2004(H5N1))	174
Influenza A virus (A/turkey/Minnesota/833/1980(H4N2))	2
Influenza A virus (A/Udorn/307/1972(H3N2))	13
Influenza A virus (A/USSR/26/1985(H3N2))	1
Influenza A virus (A/Victoria/3/1975(H3N2))	27
Influenza A virus (A/Viet Nam/1203/2004(H5N1))	181
Influenza A virus (A/Vietnam/1194/2004(H5N1))	8
Influenza A virus (A/Vietnam/CL26/2004(H5N1))	149
Influenza A virus (A/Wellington/75/2006(H1N1))	3
Influenza A virus (A/Wellington/8/2004(H3N2))	2
Influenza A virus (A/Wilson-Smith/1933(H1N1))	17
Influenza A virus (A/Wisconsin/67/2005(H3N2))	5
Influenza A virus (A/WSN(H1N1))	3
Influenza A virus (A/Wyoming/03/2003(H3N2))	7
Influenza A virus (A/X-31(H3N2))	31
Influenza A virus (A/X-47(H3N2))	2
Influenza A virus (A/Yokohama/22/2002(H1N2))	3
Influenza A virus (STRAIN A/EQUINE/NEW MARKET/76)	1
Influenza A virus H3N2	19
Influenza A virus H3N2 (A/Netherlands/9/03 (H3N2))	4
Influenza A virus H3N2 (A/Resvir-9 (H3N2))	20
Influenza A virus(A/swine/Henan/2/2004(H9N2))	1
Influenza B virus	34
Influenza B virus (B/Ann Arbor/1/1986)	10
Influenza B virus (B/Hong Kong/330/2001)	22
Influenza B virus (B/Hong Kong/8/1973)	3
Influenza B virus (B/Lee/1940)	3
Influenza B virus (B/Nanchang/12/98)	4
Japanese encephalitis virus	1063
Japanese encephalitis virus strain SA-14	3
Japanese encephalitis virus Vellore P20778	4
Measles virus strain Edmonston	276
Measles virus strain Edmonston-B	21
Measles virus strain Schwarz	1
Mumps rubulavirus	13
Mycobacterium tuberculosis	25350
Mycobacterium tuberculosis CCDC5079	6
Mycobacterium tuberculosis CDC1551	66
Mycobacterium tuberculosis complex	13
Mycobacterium tuberculosis H37Ra	105
Mycobacterium tuberculosis H37Rv	1674
Mycobacterium tuberculosis str. Erdman = ATCC 35801	18
Mycobacterium tuberculosis variant bovis	54
Mycobacterium tuberculosis variant bovis AN5	56
Mycobacterium tuberculosis variant bovis BCG	366
Neisseria meningitidis	32
Neisseria meningitidis serogroup B	1
Neisseria meningitidis serogroup B H44/76	7
Rabies virus ERA	40
Rotavirus G4	1
Rubella virus	242
Rubella virus strain M33	51
Rubella virus strain Therien	97
Rubella virus vaccine strain RA27/3	18
Salmonella typhi Ty21a	10
SARS coronavirus BJ01	15
SARS coronavirus TJF	4
SARS coronavirus Tor2	8
SARS coronavirus Urbani	6
Streptococcus pneumoniae	188
Streptococcus pneumoniae 2061376	9
Variola virus	10
Variola virus human/India/Ind3/1967	1
Vibrio cholerae	10
Yellow fever virus	192
Yellow fever virus 17D	758
Zaire ebolavirus	4
Zaire ebolavirus Makona	200
